# Predicting Walking Capacity Outcomes After Moderate to High Intensity Locomotor Training in Chronic Stroke

**DOI:** 10.1101/2024.08.24.24312537

**Authors:** Christina Garrity, Darcy S. Reisman, Sandra A. Billinger, Katie A. Butera, Pierce Boyne

## Abstract

**Purpose:** Moderate-to-high intensity locomotor training (M-HIT) is strongly recommended in stroke rehabilitation but outcomes are variable. This study aimed to identify baseline clinical characteristics that predict change in walking capacity following M-HIT in chronic stroke.

**Methods:** This analysis used data from the HIT-Stroke Trial (N=55), which involved up to 36 sessions of either moderate or high intensity locomotor training. A prespecified model assessed how well baseline motor impairment (Fugl-Meyer lower limb motor scale [FM-LL]), comfortable gait speed (CGS), and balance confidence (Activities Balance Confidence scale [ABC]), independently explain changes in 6-minute walk distance (Δ6MWD), while controlling for treatment group. Exploratory analysis tested additional baseline covariates using the all-possible regressions procedure. The prognostic value of each potential covariate was assessed by its average contribution to the explained variance in Δ6MWD (Δ pseudo-R^2^).

**Results:** With the prespecified model, 8-week Δ6MWD was significantly associated with baseline FM-LL (β=5.0 [95% CI: 1.4, 8.6]) and ABC (β=0.7 [0.0, 1.4]), but not CGS (β=-44.6 [-104.7, 15.6]). The exploratory analysis revealed the top 7 covariates with the highest mean Δ pseudo-R^2^ were: FM-LL, pain-limited walking duration, ABC, the use of an assistive device, fatigue, depression, and recent walking exercise history >2 days per week.

**Conclusions:** On average, participants with less motor impairment and higher balance confidence have greater walking capacity improvements after M-HIT in chronic stroke. Additional negative prognostic factors may include pain-limited walking duration, use of an assistive device, fatigue, depression, and recent walking exercise but these exploratory findings need to be confirmed in future studies.
