## Supplemental Tables for "Predicting Walking Capacity Outcomes After Moderate to High Intensity Locomotor Training in Chronic Stroke"

### Sheet: Table S1
Table S1. Model coefficients for the prespecified multivariable model for predicting change in 6-minute walk distance (△6MWD) after moderate-to-high intensity locomotor training.
	Estimate	Std Error	t-value	p-value
(Intercept)	-57.82	36.7	-1.58	0.117
treatment HIIT	8.15	12.82	0.64	0.5258
4-week	-94.35	28.57	-3.3	0.0012
8-week	-98.34	35	-2.81	0.0055
12-week	-89.79	45.05	-1.99	0.0478
FM-LL Total	1.05	1.87	0.56	0.574
CGS	379.35	32.69	11.6	<.0001
ABC Score	0.42	0.37	1.15	0.253
treatment HIIT:4-week	31.65	9.51	3.33	0.0011
treatment HIIT:8-week	22.55	11.62	1.94	0.054
treatment HIIT:12-week	36.84	14.95	2.46	0.0147
4-week:FM-LL total	3.35	1.49	2.25	0.0255
8-week:FM-LL total	4.99	1.77	2.82	0.0053
12-week:FM-LL total	4.25	2.25	1.89	0.06
4-week:CGS	-9.21	24.55	-0.37	0.7081
8-week:CGS	-44.55	29.86	-1.49	0.1375
12-week:CGS	-35.4	38.51	-0.92	0.3592
4-week:ABC	0.57	0.28	2	0.0467
8-week:ABC	0.72	0.35	2.08	0.0391
12-week:ABC	0.77	0.45	1.71	0.0889
Abbreviations: HIIT, high intensity interval training; FM-LL, Fugl-Meyer lower limb motor score; CGS, comfortable gait speed; ABC, Activities Balance Confidence Scale.

### Sheet: Table S2
Table S2. Prognostic value comparisons between baseline covariates within the same construct. Mean ∆ pseudo-R2 for each covariate across models to calculate which covariate(s) in each construct explain the greatest variance in 6-minute walk distance change (∆6MWD). The T-statistic determines whether each covariate was associated with greater (positive T-statistic) or lesser (negative T-statistic)…
	Variable	n models that converged	Mean (SD) D pseudo-R2	Mean (SD) T-statistic
Motor impairment	Fugl-Meyer lower limb motor score (0-34)	74482	9.1 (4.4)	2.63 (0.54)
Motor impairment	Fugl-Meyer lower limb synergy score (0-22)	74482	7.1 (4.2)	1.82 (0.93)
Gait speed	Comfortable gait speed ≥0.4 m/s	74482	3.2 (2.5)	0.86 (0.70)
Gait speed	Fast gait speed (m/s)	73886	2.7 (2.8)	0.95 (0.82)
Gait speed	Comfortable gait speed (m/s)	73886	2.5 (2.7)	0.83 (0.83)
Gait speed	Gait speed reserve (m/s)	73886	2.1 (2.1)	0.92 (0.65)
Gait speed	Comfortable gait speed ≥0.5 m/s	74482	1.6 (2.1)	0.49 (0.79)
Walking independence	Functional Ambulation Category >2	74482	1.2 (1.4)	0.43 (0.45)
Walking independence	Functional Ambulation Category >3	74482	0.8 (1.3)	-0.05 (0.57)
Assistive device use	Uses an assistive device	74482	3.8 (2.0)	-0.94 (0.52)
Assistive device use	Uses a weight-bearing assistive device	74482	0.7 (0.6)	-0.25 (0.45)
Pain	Pain-limited walking duration	74482	6.7 (2.4)	-1.31 (0.31)
Pain	Pain severity with walking (0-10)	74482	3.9 (1.8)	-0.80 (0.40)
Pain	Pain increases with walking	74482	1.1 (1.0)	-0.30 (0.38)
Exercise history	Seated exercise >0 d/wk	74482	4.1 (1.9)	-1.41 (0.37)
Exercise history	Walking exercise >2 d/wk	74448	3.1 (1.6)	-0.92 (0.39)
Exercise history	Walking exercise >0 d/wk	74448	2.9 (1.8)	-1.03 (0.38)
Exercise history	Exercise >0 d/wk	74448	2.4 (1.6)	-0.95 (0.42)
Exercise history	Seated exercise >0 d/wk and sweats	74482	2.2 (1.3)	-0.95 (0.43)
Exercise history	Exercise >2 d/wk	74448	2.2 (1.4)	-0.72 (0.43)
Exercise history	Seated exercise >2 d/wk	74482	1.6 (1.3)	-0.73 (0.52)
Exercise history	Walking exercise >2 d/wk and sweats	74448	0.9 (0.9)	-0.38 (0.43)
Exercise history	Seated exercise >2 d/wk and sweats	74482	0.9 (0.8)	-0.41 (0.48)
Exercise history	Exercise >2 d/wk and sweats	74448	0.8 (0.8)	0.32 (0.42)
Exercise history	Walking exercise >0 d/wk and sweats	74448	0.8 (0.9)	-0.42 (0.46)
Exercise history	Exercise >0 d/wk and sweats	74448	0.6 (0.9)	0.14 (0.48)
All mean ∆ pseudo-R2 comparisons between variables within the same construct were statistically significant(p < 0.5). Abbreviations: SD; standard deviation; m/s, meters per second; d/wk, days per week.

### Sheet: Table S3
Table S3. Prognostic value comparisons between baseline covariates representing differnt constructs. Mean ∆ pseudo-R2 across the 3,214 models involving each covariate (across all time points) was calculated to determine which construct(s) explain the greatest variance in 6-minute walk distance change (∆6MWD). The T-statistic determines whether each covariate was associated with greater (positive …
Baseline Covariate	D pseudo-R2 POST-4wk	D pseudo-R2 POST-8wk	D pseudo-R2 POST-12wk	4, 8, and 12-wk mean D pseudo-R2	T-statistic POST-4wk	T-statistic POST-8wk	T-statistic POST-12wk	4, 8, and 12-wk mean T-statistic
Fugl-Meyer lower limb motor score (0-34)	10.6 (5.5)	12.6 (3.9)	8.4 (4.1)	10.5 (4.0)	3.17 (0.77)	2.95 (0.45)	2.29 (0.44)	2.81 (0.52)
Pain-limited walking duration	1.7 (1.1)	6.7 (1.9)	11.7 (3.4)	6.7 (2.0)	-0.83 (0.35)	-1.40 (0.28)	-1.66 (0.31)	-1.30 (0.30)
ABC Scale (0-100%)	7.8 (5.0)	8.3 (3.2)	2.6 (2.4)	6.2 (3.4)	1.97 (0.72)	1.99 (0.49)	1.58 (0.46)	1.85 (0.54)
Uses an assistive device	10.8 (5.0)	0.9 (1.0)	1.5 (1.7)	4.3 (2.5)2	-2.46 (0.69)	-0.46 (0.65)	-0.19 (0.54)	-1.04 (0.62)
PROMIS-Fatigue scale (T-score)	6.6 (4.0)	1.8 (1.7)	4.3 (3.0)	4.3 (2.6)2	-1.72 (0.66)	-0.74 (0.52)	-1.34 (0.45)	-1.27 (0.53)
PHQ-9 (0-27)	4.7 (3.3)	2.1 (2.2)	4.2 (3.4)	3.7 (2.8)1	-1.49 (0.69)	-0.75 (0.56)	-0.87 (0.56)	-1.04 (0.58)
Walking exercise >2 d/wk	0.9 (0.8)	3.4 (1.5)	6.5 (2.6)	3.6 (1.5)1	-0.62 (0.40)	-1.05 (0.27)	-1.46 (0.28)	-1.04 (0.30)
Age (years)	2.1 (2.0)	1.1 (1.1)	6.2 (2.4)	3.1 (1.7)6	-1.42 (0.61)	-0.54 (0.46)	-1.64 (0.41)	-1.20 (0.48)
EuroQOL-5D-5L overall misery score (5-25)	5.2 (4.6)	2.4 (2.5)	1.8 (2.0)	3.1 (2.9)5,6	-1.88 (0.78)	-1.21 (0.65)	-1.02 (0.58)	-1.37 (0.65)
Comfortable gait speed (m/s)	2.9 (3.7)a	3.0 (2.8)a	2.9 (2.8)a	2.8 (2.9)5	1.32 (1.28)	0.73 (1.04)	0.64 (0.82)	0.90 (1.01)
Hemorrhagic stroke	4.7 (1.8)	0.2 (0.4)	2.5 (1.5)	2.4 (1.2)	1.48 (0.40)	0.55 (0.27)	1.04 (0.32)	1.02 (0.31)
Functional Ambulation Category >2	1.2 (1.4)	0.9 (1.3)	1.4 (1.7)	1.1 (1.4)	0.63 (0.57)	0.17 (0.54)	0.30 (0.47)	0.37 (0.50)
Uses an orthotic	1.1 (1.3)b	0.4 (0.6)	1.2 (1.2)b	0.8 (0.5)4	0.40 (0.76)	0.22 (0.56)	-0.15 (0.46)	0.16 (0.57)
Years since stroke	0.3 (0.6)	2.2 (1.2)	0.4 (0.7)	0.8 (0.7)4	-0.57 (0.45)	-1.22 (0.28)	-0.87 (0.22)	-0.89 (0.29)
Female sex	0.3 (0.5)c	1.2 (0.8)	0.3 (0.5)c	0.5 (0.4)3	-0.26 (0.37)	0.98 (0.30)	0.75 (0.27)	0.49 (0.30)
Lives alone	0.9 (0.9)	0.2 (0.4)	1.1 (1.3)	0.5 (0.4)3	-0.82 (0.42)	-0.87 (0.35)	-0.00 (0.30)	-0.56 (0.34)
Number of falls in last 3 months	1.3 (1.1)	0.3 (0.5)	0.1 (0.4)	0.4 (0.6)	-0.71 (0.41)	-1.17 (0.25)	-0.64 (0.27)	-0.84 (0.29)
Body mass index	0.1 (0.3)	0.2 (0.4)	0.3 (0.5)	0.1 (0.3)	-0.22 (0.38)	-1.05 (0.28)	-0.14 (0.40)	-0.47 (0.34)
Covariates are sorted by mean ∆ pseudo-R2. All D pseudo-R2 comparisons between time points were statistically significant (p<.05) except those indicated with matching letters. All mean D pseudo-R2 comparisons between variables were statistically significant except those indicated with matching numbers. Abbreviations: 6MWD, 6-minute walk distance; SD, standard deviation; WK, week; ABC, Activities-…

### Sheet: Table S4
Table S4. Models with the highest explained variance in 6MWD change (pseudo-R2 mean) across all time points for each possible number of covariates.
Number of covariates	Covariates in “best” model of this size	Number of observations in model	Pseudo-R2 mean (across time points)	Adjusted pseudo-R2 mean	Mean (SD) absolute error (△6MWD meters)
1	FM-LL	194	24.2	22.3	32 (27)
2	FM-LL + PHQ	194	34.9	31.7	30 (24)
3	FM-LL + Age + Pain-limited walking duration	190	39.3	34.8	28 (24)
4	FM-LL + Age + PHQ + Walking exercise >2 d/wk	190	43.8	38	27 (24)
5	FM-LL + ABC + Age + Pain-limited walking duration + Walking exercise >2 d/wk	186	46	38.9	27 (22)
Abbreviations: SD, standard deviation; FM-LL, Fugl-Meyer lower limb motor score; ABC, Activities-specific Balance Confidence scale; PHQ, Patient Health Questionnaire; d/wk, days per week

### Sheet: Table S5
Table S5. Coefficients for the baseline covariates and their interactions with time for the 5 variable model with the greatest explained variance in 6-minute walk distance change (∆ pseudo-R2). The model's adjusted psuedo R2 mean was 38.5.
	Estimate	Std Error	t-value	p-value
(Intercept)	-163.19	94.77	-1.72	0.087
treatment HIIT	13.57	26.11	0.52	0.6039
4-week	-33.69	34.73	-0.97	0.3335
8-week	-30.75	43.74	-0.7	0.4831
12-week	36.69	52.82	0.69	0.4883
FM-LL	16.83	2.82	5.96	<.0001
ABC	1.96	0.74	2.66	0.0087
age (yrs)	-2.01	1.35	-1.49	0.138
Pain-limited walking duration	16	38.4	0.42	0.6774
Walking exercise >2 d/wk	-15.23	34.04	-0.45	0.6553
treatment HIIT: 4-week	37.2	9.54	3.9	0.0001
treatment HIIT: 8-week	30.79	11.66	2.64	0.0091
treatment HIIT: 12-week	45.62	13.97	3.27	0.0013
4-week: FM-LL	4.23	1.2	3.52	0.0006
8-week: FM-LL	3.58	1.36	2.63	0.0094
12-week: FM-LL	3.64	1.59	2.29	0.0233
4-week: ABC	0.56	0.28	2.04	0.0434
8-week: ABC	0.65	0.34	1.9	0.0592
12-week: ABC	0.67	0.41	1.62	0.1062
4-week: age (yrs)	-1.38	0.5	-2.79	0.006
8-week: age (yrs)	-0.93	0.59	-1.57	0.1176
12-week: age (yrs)	-2	0.69	-2.89	0.0044
4-week: pain limits walking duration	-18	14.48	-1.24	0.2157
8-week: pain limits walking duration	-24.37	17.23	-1.41	0.1592
12-week: pain limits walking duration	-35.92	20.77	-1.73	0.0856
4-week: walking exercise >2 d/wk	-9.93	12.91	-0.77	0.443
8-week: walking exercise >2 d/wk	-17.67	15.37	-1.15	0.252
12-week: walking exercise >2 d/wk	-29.65	17.99	-1.65	0.1012
Abbreviations: HIIT, high intensity interval training; FM-LL, Fugl-Meyer lower limb motor score; ABC, Activities Balance Confidence Scale; yrs, years; d/wk, days per week.

### Sheet: Table S6
Table S6. Prognostic value comparison between each baseline covariate in an single variable model across all time points to facilitate interpretation of the multivariable models.
		Model coefficients (95% CI) for baseline covariate-by-time interactions (△6MWD associated with every one unit higher value of covariate)			∆ pseudo-R2
Baseline Covariate	Mean ∆ pseudo-R2	POST-4WK	POST-8WK	POST-12WK	POST-4WK	POST-8WK	POST-12WK	n
Fugl-Meyer lower limb motor score (0-34)	24.1632	3.88 (1.78, 5.99)	4.25 (1.76, 6.73)	4.00 (0.86, 7.13)	26.9	23.9	21.7	194
ABC Scale (0-100%)	23.651	0.82 (0.33, 1.32)	0.87 (0.24, 1.49)	0.93 (0.16, 1.70)	29.5	23.5	17.9	194
Fugl-Meyer lower limb synergy score (0-22)	21.4621	3.70 (1.17, 6.22)	4.31 (1.33, 7.29)	4.02 (0.30, 7.74)	21.7	22.5	20.2	194
PROMIS-Fatigue scale (T-score)	19.692	-1.66 (-2.95, -0.36)	-1.17 (-2.83, 0.49)	-2.10 (-4.12, -0.08)	25.5	13.4	20.2	194
EuroQOL-5D-5L overall misery score (5-25)	19.2143	-5.76 (-9.37, -2.14)	-5.12 (-9.62, -0.62)	-5.64 (-11.10, -0.17)	24.7	15.7	17.2	194
Fast gait speed (m/s)	18.707	35.29 (12.24, 58.34)	27.72 (-0.80, 56.23)	27.05 (-8.03, 62.14)	22	15.8	18.3	194
Comfortable gait speed (m/s)	18.1803	49.61 (15.07, 84.15)	36.71 (-5.87, 79.29)	39.45 (-12.35, 91.25)	20.1	15.2	19.2	194
Pain-limited walking duration	17.725	-16.99 (-48.13, 14.15)	-28.46 (-63.49, 6.56)	-39.72 (-82.02, 2.58)	13.8	16	23.3	190
Comfortable gait speed ≥0.4 m/s	17.5363	26.18 (1.91, 50.46)	26.91 (-2.75, 56.56)	34.22 (-1.46, 69.90)	17.2	14.1	21.4	194
Uses an assistive device	16.6757	-31.35 (-51.48, -11.21)	-12.51 (-38.52, 13.49)	-11.79 (-43.52, 19.95)	27.6	9.5	12.9	194
PHQ-9 (0-27)	16.415	-3.08 (-6.18, 0.02)	-2.02 (-5.93, 1.89)	-3.27 (-8.02, 1.48)	20.6	11.6	17.1	194
Gait speed reserve (m/s)	16.1308	71.91 (15.85, 127.97)	63.80 (-4.34, 131.93)	55.04 (-28.71, 138.79)	20.5	14	13.9	194
Walking exercise >2 d/wk	15.7034	-12.50 (-40.20, 15.20)	-18.32 (-50.90, 14.26)	-29.75 (-68.16, 8.67)	13.3	14.4	19.5	190
Comfortable gait speed ≥0.5 m/s	15.6218	25.97 (3.95, 47.99)	21.46 (-5.69, 48.61)	21.23 (-12.04, 54.49)	18.2	12.8	15.9	194
Seated exercise >0 d/wk	14.772	-28.76 (-62.03, 4.51)	-23.27 (-63.25, 16.72)	-34.34 (-81.73, 13.06)	17	11.7	15.6	190
Walking exercise >0 d/wk	14.6814	-21.55 (-43.26, 0.17)	-15.70 (-42.29, 10.88)	-13.10 (-45.55, 19.34)	17	13.8	13.3	190
Pain severity with walking (0-10)	14.5548	-2.51 (-8.29, 3.28)	-3.48 (-10.44, 3.48)	-6.78 (-15.18, 1.61)	12.1	12.1	19.5	190
Exercise >0 d/wk	14.028	-20.53 (-42.13, 1.08)	-13.49 (-39.95, 12.98)	-12.38 (-44.99, 20.23)	16.2	12.7	13.2	190
Exercise >2 d/wk	13.798	-8.60 (-32.85, 15.66)	-12.11 (-40.77, 16.54)	-23.05 (-56.97, 10.88)	12.5	11.8	17.1	190
Hemorrhagic stroke	13.1169	17.88 (-4.32, 40.08)	8.50 (-18.79, 35.79)	19.48 (-13.20, 52.16)	17.7	8.5	13.1	194
Seated exercise >0 d/wk and sweats	12.4311	-23.12 (-70.47, 24.22)	-25.99 (-82.58, 30.60)	-35.96 (-103.02, 31.10)	13.7	10.2	13.3	190
Functional Ambulation Category >3	12.2064	14.82 (-6.74, 36.38)	6.62 (-19.90, 33.13)	3.66 (-28.71, 36.02)	16.1	9.8	10.7	194
Functional Ambulation Category >2	12.0894	22.60 (-11.26, 56.47)	11.77 (-29.71, 53.25)	16.93 (-33.02, 66.87)	13.9	10.3	12	194
Seated exercise >2 d/wk	12.0409	-21.51 (-61.93, 18.91)	-18.68 (-66.77, 29.42)	-25.67 (-83.21, 31.86)	13.9	10	12.2	190
Age (years)	11.8884	-0.55 (-1.67, 0.57)	-0.06 (-1.39, 1.26)	-1.02 (-2.59, 0.56)	12.4	8.4	14.9	194
Seated exercise >2 d/wk and sweats	11.347	-16.35 (-73.23, 40.52)	-22.92 (-90.39, 44.54)	-27.17 (-108.13, 53.80)	12.7	9.8	11.5	190
Uses a weight-bearing assistive device	11.307	-27.78 (-62.53, 6.97)	-11.62 (-54.88, 31.63)	-5.34 (-57.80, 47.12)	15.2	9.1	9.7	194
Walking exercise >2 d/wk and sweats	11.2872	-9.35 (-46.39, 27.69)	-15.34 (-59.01, 28.34)	-22.88 (-74.97, 29.21)	12.1	9.6	12.1	190
Years since stroke	10.8308	-1.38 (-10.09, 7.33)	-5.60 (-15.76, 4.57)	-4.72 (-17.10, 7.66)	11.3	10.9	10.3	194
Pain increases with walking	10.6383	-9.91 (-45.14, 25.32)	-14.68 (-57.58, 28.21)	-14.47 (-67.62, 38.69)	11.6	9.6	10.8	190
Walking exercise >0 d/wk and sweats	10.4544	-12.38 (-38.39, 13.63)	-11.91 (-42.79, 18.98)	-1.38 (-38.91, 36.16)	12.5	9.2	9.6	190
Uses an orthotic	10.2814	-4.70 (-27.25, 17.84)	-3.89 (-30.93, 23.16)	-7.17 (-39.90, 25.55)	11.7	8.3	10.9	194
Lives alone	10.2015	-3.49 (-33.93, 26.95)	-10.18 (-46.70, 26.35)	5.85 (-37.78, 49.49)	11.6	7.4	11.7	194
Exercise >2 d/wk and sweats	10.1576	4.03 (-28.75, 36.80)	-3.98 (-42.53, 34.56)	-10.70 (-56.90, 35.50)	11.6	8.4	10.5	190
Female sex	9.90869	-0.92 (-23.94, 22.10)	15.70 (-11.28, 42.69)	13.10 (-19.69, 45.89)	11.6	9.1	9	194
Number of falls in last 3 months	9.89987	-4.45 (-19.63, 10.73)	-9.70 (-27.17, 7.78)	-7.77 (-29.76, 14.21)	12.7	8.2	8.8	194
Exercise >0 d/wk and sweats	9.86526	-4.83 (-29.99, 20.33)	-6.42 (-36.24, 23.39)	2.91 (-33.23, 39.06)	11.6	8.4	9.6	190
Body mass index	9.72292	-0.14 (-2.38, 2.10)	-1.50 (-4.15, 1.16)	-0.21 (-3.44, 3.03)	11.5	8.3	9.4	194
Abbreviations: WK, week; n, number of oberservations; ABC, Activities-specific Balance Confidence scale ; PHQ, Patient Health Questionnaire; d/wk, days per week.

### Sheet: 6MWD Prediction
Predicting Change in 6 Minute Walk Distance after Moderate versus High Intensity Gait Training in Chronic Stroke
	Instructions: Input the patient's outcome measures from baseline testing to determine what the predicted 6 minute walk distance is at baseline, 4 weeks, 8 weeks, and 12 weeks of moderate aerobic training verse high intensity interval training based on the coefficients of the pre-specified prediction model.
	Input Actual Baseline Measures			Predicted 6 Minute Walk Distance						Predicted Change in 6 Minute Walk Distance
	Lower Extremity Fugl Meyer (0-34)	30		Intervention	Baseline	POST-4WK	POST-8WK	POST-12WK		Intervention	Baseline	POST-4WK	POST-8WK	POST-12WK
	Comfortable Gait Speed (m/s)	0.8		HIIT	306.563	371.062	387.9	398.86		HIIT	0	64.4988	81.3368	92.2968
	ABC Score (0-100)	60		MAT	306.563	339.412	365.35	362.02		MAT	0	32.8488	58.7868	55.4568
